# Contextualized Biomedical Language Processing Enhances ICU Survival Prediction

**DOI:** 10.1101/2024.12.20.24318979

**Authors:** Rui Chen, Yu Cai, Sitong Zhang, Zirong Huo, Mingming Song, Wenqing Li, Dongyan Yang, Seungyong Hwang, Ling Bai, Xi Zhang

## Abstract

**Background:** Cerebrospinal fluid (CSF) culture is the diagnostic gold standard for neuroinfectious diseases such as bacterial meningitis, but its sensitivity is limited and results are often delayed. Natural language processing (NLP) offers a powerful approach to extract meaningful clinical signals from unstructured data such as chief complaints and ICD notes. This study applies machine learning, including BioBERT-enhanced NLP models (not traditional TF-IDF approaches), to support early diagnosis and outcome prediction in ICU patients.

**Methods:** Training and validation datasets were derived from MIMIC-IV (internal) and MIMIC-III/eICU (external) databases. Fully connected neural network (FCNN) and other machine learning models were trained to predict CSF culture results using structured lab features. Labels were refined using clinical criteria to reduce false negatives. For ICU survival prediction, three multimodal deep learning architectures (mCNN, mFCNN, and mLSTM) were developed using two ICU survival cohorts with different inclusion criteria. The Strict ICU Survival Cohort included CSF culture results as an input feature, while the Lenient ICU Survival Cohort excluded this requirement, allowing for a broader patient population. In both cohorts, models integrated structured variables with unstructured text encoded by BioBERT, a deep contextual language model, rather than simpler methods like TF-IDF, effectively capturing clinical meaning from free-text ICD entries and chief complaints.

**Results:** For CSF culture prediction (training n = 9261), the FCNN model achieved the highest performance (AUROC = 0.853) in independent validation. For ICU survival prediction in the Strict ICU Survival Cohort (training n = 5,795), the mCNN model achieved an AUROC of 0.889 in external validation. In the expanded Lenient ICU Survival Cohort (n = 58,615), the same model achieved an AUROC of 0.974 and an AUPRC of 0.868 during external validation. During model training and development, the predictive performance declined when text features were excluded (AUROC from 0983 to 0.946) or when ICD entries were converted from free-text (BioBERT-encoded) to coded format (AUROC to 0.947).

**Conclusions:** Multimodal machine learning models, enhanced by advanced NLP through BioBERT embeddings of clinical free text, effectively predicted CSF culture results and ICU survival outcomes.
