## Additional File 2 for "Contextualized Biomedical Language Processing Enhances ICU Survival Prediction"

### Sheet: Table S1
Table S1. Baseline Characteristics and Mean Comparisons of the Culture Cohort.
	MIMIC-IV					MIMIC-III					eICU
Features	Mean_neg	Mean_pos	Count_neg	Count_pos	P(adj)	Mean_neg	Mean_pos	Count_neg	Count_pos	P(adj)	Mean_neg	Mean_pos	Count_neg	Count_pos	P(adj)
C-Polys	15.04	56.41	8733	390	6.91643e-190	15.44	69.33	1171	135	6.5551e-103			0	0
C-Lymphocytes	59.65	27.64	8733	390	1.56478e-87	43.43	17.79	1170	135	5.98799e-17			0	0
C-WBC	35.69	2446.68	8730	390	1.79553e-79	54.25	3369.3	1170	135	2.23336e-41	51.97	2895	36	5	0.00547304
C-Protein	64.69	251.49	8596	379	9.56673e-56	98.15	181.74	1076	114	0.000132043	82.68	332.01	43	8	0.00547304
C-Glucose	72.49	58.55	8494	366	7.14962e-23	74.26	60.27	1056	111	9.02166e-05	89.51	61.75	45	8	0.157454
Platelets	238.5	279.96	8810	402	2.10008e-12	272.12	306.54	1444	151	0.0147041	235.73	215.4	55	10	0.706957
Hemoglobin	11.78	11.01	8812	402	8.63007e-11	11.5	10.87	1432	150	0.00378323	11.16	12.63	55	10	0.153101
Albumin	3.74	3.31	2757	95	5.71163e-09	3.19	3.22	315	27	0.906022	3.18	3.06	47	9	0.706957
Lymphocytes	20.89	14.6	5388	160	6.90181e-07	20.34	12.22	581	42	0.00341366	16.77	11.41	44	8	0.704137
Glucose	121.69	132.48	8445	397	3.30695e-05	133.78	136.1	1257	142	0.813758	144.96	156.44	55	9	0.469679
Pain	4.34	5.8	2302	110	0.00188934	4.78	5.44	128	25	0.18821	0.43		14	0
Potassium	4.04	3.94	8635	399	0.00188934	4.05	4.04	1359	148	0.906022	3.93	3.74	55	10	0.643201
C-Macrophage	15.41	10.16	1876	103	0.0099712	19.6	8.32	309	41	0.00500223			0	0
Immature granulocytes	0.59	0.8	1474	54	0.0194018			0	0				0	0
Monocyte count	0.67	0.81	1818	69	0.0356421	0.83	0.87	581	42	0.906022	1.09	0.78	44	8	0.704137
Creatinine	1.03	0.92	8706	400	0.0548755	1.14	1.11	1275	142	0.906022	1.19	0.9	55	10	0.706957
Acuity	2.12	2.02	2781	158	0.118056			0	0				0	0
Sodium	138.92	138.54	8636	399	0.118056	139.79	138.59	1360	148	0.0201622	141.85	136.5	55	10	0.110152
Icterus index	0.86	0.73	2463	126	0.158286			0	0				0	0
RDW-SD	47.48	48.57	3178	160	0.160489	50.11	47.31	1430	150	0.00210126	49.05	41.95	55	10	0.0489487
MCHC	33.42	33.31	8810	402	0.219419	33.89	34.04	1432	150	0.309779	33.49	34.29	55	10	0.34225
LDH	331.76	378.04	2190	72	0.537452	390.92	373.69	221	16	0.912128	350.55		11	0
Respiratory rate	17.62	17.75	2422	131	0.710853	20.68	21.1	999	124	0.532546	21.33	19	30	3	0.706957
pO2	125.26	121.6	1350	126	0.736871	132.13	136.89	820	82	0.762698	116.39	118	41	9	0.706957
PTT	30.45	30.6	4989	254	0.862919	31.11	28.31	816	96	0.0932004	30.67	29.32	36	6	0.759711
Monocyte percentage	6.35	6.31	5388	160	0.953564	6.43	5.15	581	42	0.172085	9.07	5.82	44	8	0.227837
Hemolysis index	27.96	27.86	2463	126	0.987977			0	0				0	0
Owing to the limited sample size (≤10) in the positive group of the eICU cohort, P values were determined using non-parametric tests, whereas Welch’s t-test was applied to the MIMIC-IV and MIMIC-III cohorts.

### Sheet: Table S2
Table S2. Baseline Characteristics and Mean Comparisons of the Survival_S Cohort.
	MIMIC-IV					MIMIC-III					eICU
Features	Mean_neg	Mean_pos	Count_neg	Count_pos	P(adj)	Mean_neg	Mean_pos	Count_neg	Count_pos	P(adj)	Mean_neg	Mean_pos	Count_neg	Count_pos	P(adj)
BUN	17.69	31.27	4746	291	1.05943e-54	23.32	32.5	683	171	5.90523e-07	21.57	37.33	56	3	0.84931
RDW	14.62	16.8	4745	292	2.45066e-53	15.41	16.07	822	169	0.00344678	14.97	14.53	56	3	0.792515
RBC	3.86	3.24	4748	292	9.59909e-39	3.83	3.49	823	169	3.27373e-08	3.9	3.4	56	3	0.524147
Albumin	3.68	2.81	1387	99	9.61925e-34	3.26	2.86	202	54	0.000662087	3.2	2.87	48	3	0.757748
Age	54.68	65.62	5500	295	6.74671e-25	32.7	68.42	1197	179	5.10669e-30	52.82	57.33	56	3	0.789172
PT	12.9	14.47	2953	210	3.90992e-21	13.64	13.9	444	127	0.153972	13.68	11.27	37	3	0.448254
Prothrombin time (INR)	1.16	1.31	2953	210	1.20489e-20	1.24	1.3	444	127	0.0921946	1.18	1.02	39	3	0.524147
Alkaline phosphatase	98.07	163.64	2090	151	5.35123e-20	133.53	218.01	292	67	4.78025e-05	93.95	105.33	44	3	0.792515
Chloride	103.1	105.95	4702	290	1.17085e-19	104.9	106.04	846	177	0.0579398	105.68	112.33	56	3	0.448254
WBC	8.84	12.72	4748	292	1.59147e-16	12.64	13	835	170	0.593522	12.73	22.73	56	3	0.248326
C-Polys	13.76	24.57	5367	285	2.87927e-12	26.48	50.24	1102	144	3.99736e-13			0	0
Platelets	240.59	193.88	4750	292	2.39648e-11	276.58	245.39	841	171	0.0233812	231.29	162	56	3	0.524147
Calcium	8.8	8.51	3682	284	1.86585e-10	8.58	8.32	568	138	0.0064737	8.68	7.7	51	2
MCV	90.39	92.97	4748	292	7.00412e-10	92.68	91.41	823	169	0.104401	88.43	99.6	56	3	0.238803
LDH	303.96	583.61	1212	110	2.83004e-08	370.09	488.2	146	41	0.369055	394.88	499	8	3	0.757748
C-Protein	68.47	128.26	5288	281	4.67971e-07	152.18	155.34	1064	134	0.878433	146.13	69.4	44	1
C-RBC	2906.26	10060.3	5355	275	6.82171e-07	32577.4	182559	1100	145	9.29122e-44			0	0
Acuity	2.18	1.88	2722	112	4.40528e-06			0	0				0	0
C-LDH	33.46	64.26	865	68	0.000443381	38.66	51.6	92	30	0.187643			0	0
Respiratory rate	17.61	18.39	2464	92	0.00657507	19.87	22.46	486	134	8.17579e-07	20.8	24.33	30	3	0.524147
Eosinophils	1.61	1.04	2327	110	0.0649529	1.82	0.98	463	54	0.0341775	1.01	0.1	43	3	0.789172
Phosphate	3.43	3.36	3660	284	0.218441	3.55	3.44	588	152	0.388967	3.27	2.57	39	3	0.650321
C-Eosinophils	3.15	3.89	550	36	0.560682	3.06	1.64	192	11	0.239375			0	0
Owing to the limited sample size (≤3) in the positive group of the eICU cohort, P values were determined using non-parametric tests, whereas Welch’s t-test was applied to the MIMIC-IV and MIMIC-III cohorts.

### Sheet: Table S3
Table S3. Baseline Characteristics and Mean Comparisons of the Survival_L Cohort.
	MIMIC-IV					MIMIC-III					eICU
Features	Mean_neg	Mean_pos	Count_neg	Count_pos	P(adj)	Mean_neg	Mean_pos	Count_neg	Count_pos	P(adj)	Mean_neg	Mean_pos	Count_neg	Count_pos	P(adj)
aPTT	35.8	52.24	47630	2818	0	36.3	54.26	11664	502	4.88632e-125	36.74	54.9	55770	670	6.49939e-187
AST	114.81	804.02	25856	1960	0	121.92	823.03	5215	302	8.69415e-98	63.99	879.59	79784	960	0
Bilirubin	1.35	4.99	25754	1973	0			0	0		0.94	3.21	76837	995	0
BUN	23.19	42.64	55034	3393	0	22.78	40.01	13461	606	2.72114e-114	23.81	40.94	98387	1443	0
DBP	65.6	56.99	55137	3451	0	58.02	54.56	13482	603	6.87205e-15	60.6	55.32	29705	1021	8.9279e-55
GCS–eye	3.65	2.18	55121	3404	0	3.63	2.04	13478	595	0	3.71	2.15	1714	35	1.13317e-80
GCS–motor	5.7	3.32	55113	3401	0	5.68	3.22	13478	593	0	5.81	3.69	5943	28	1.19898e-87
GCS–verbal	4.14	1.83	55118	3404	0	3.93	1.71	13477	595	0	4.4	2.16	5941	28	2.72591e-31
Heart rate	83.21	94.25	55151	3458	0	84.19	94.22	13482	609	1.47527e-73	84.22	96.35	98393	1447	2.14866e-232
Potassium	4.11	4.49	55091	3443	0	4.09	4.42	13474	607	2.27264e-73	4.03	4.5	98435	1447	0
Prothrombin time (INR)	1.37	2.04	47946	2799	0	1.37	1.97	11673	492	2.93269e-155	1.33	2.11	72938	827	0
Respiratory rate	18.88	22.77	55115	3451	0	18.87	22	13466	609	3.96816e-101	19.16	22.12	98214	1436	4.62972e-198
SBP	120.39	106.4	55138	3453	0	120.47	106.84	13458	587	6.59729e-83	123.74	107.99	29705	1018	9.84487e-165
SpO2	96.74	95	55144	3432	0	97.39	95.06	13477	599	1.81634e-219	96.31	94.2	96758	1413	3.68259e-160
WBC	10.89	16.26	54740	3333	0	11.51	16.72	13327	593	3.54052e-117	10.82	16.62	98190	1416	0
ALT	90.39	395.57	25859	1969	1.83662e-286	97.81	411.79	5224	308	2.4466e-47	55.59	461.84	78984	971	0
Glucose	131.94	158.96	55098	3444	5.12e-269	132.1	156.63	13459	609	2.35443e-60	135.92	153.03	98146	1442	6.76672e-51
Creatinine	1.31	2.16	55040	3419	2.38138e-267	1.22	2.01	13463	606	2.86696e-49	1.4	2.25	98339	1445	3.07594e-110
Hemoglobin	10.54	9.48	54781	3354	1.62653e-206	10.76	10.34	13318	591	7.03357e-10	10.98	9.7	98232	1424	2.39799e-113
Albumin	3.14	2.65	18623	1017	3.91374e-134	2.99	2.57	3556	164	2.49922e-17	3.03	2.42	81461	1051	2.15463e-187
Platelets	206.67	172.66	54770	3341	9.53698e-81	217.06	176.23	13378	597	9.00952e-21	214.79	143.02	97493	1404	2.00112e-177
Age	63.41	68.9	55152	3463	3.37248e-78		65.71	13482	611	1.15336e-06	61.94	63.48	98446	1449	0.000396773
Body temperature	36.85	36.77	55022	3207	7.01218e-29	36.9	36.75	13464	594	3.63344e-11	36.85	36.71	95914	1406	1.44424e-36
Sodium	138.49	139.22	55086	3436	7.36086e-23	138.63	140.02	13447	606	7.49959e-19	138.26	140.71	98423	1446	5.9424e-117
Chloride	103.85	103.23	55087	3434	1.23875e-10	105.13	105.56	13372	600	0.0368448	103.7	105.97	98411	1445	2.42277e-60
CRP	83.33	72.69	1747	20	0.561076			0	0		22.54	22.74	4256	16	0.985876

### Sheet: Table S4
Table S4. Mapping of Feature Short Names to Full Descriptions.
Short Names	Full Names	Units	Model Usage
Acuity	Acuity Score	-	Culture+Survival_S
Age	Age	year	Survival_S+Survival_L
Albumin	Blood Albumin	g/dL	All
Alkaline phosphatase	Blood Alkaline Phosphatase	IU/L	Survival_S
ALT	Alanine aminotransferase	Units/L	Survival_L
aPTT	Activated Partial Phromboplastin time	seconds	Survival_L
AST	Aspartate aminotransferase	Units/L	Survival_L
Bilirubin	Blood Bilirubin	mg/dL	Survival_L
Body temperature	Body temperature	℃	Survival_L
BUN	Blood Urea Nitrogen	mg/dL	Survival_S+Survival_L
Calcium	Blood Total Calcium	mg/dL	Survival_S
C-Eosinophils	Blood Eosinophils Count	K/µL	Survival_S
C-Glucose	CSF Glucose	mg/dL	Culture
Chief complaint	Chief complaint	-	Survival_S+Survival_L
Chloride	Blood Chloride	mmol/L	Survival_S+Survival_L
C-LDH	CSF Lactate Dehydrogenase	U/L	Survival_S
C-Lymphocytes	CSF Lymphocytes	%	Culture
C-Macrophage	CSF Macrophage Count	%	Culture
C-Polys	CSF Polymorphonuclear Cells (Neutrophils)	%	Culture+Survival_S
C-Protein	CSF Protein	mg/dL	Culture+Survival_S
C-RBC	CSF Red Blood Cell Count	cells/µL	Survival_S
Creatinine	Blood Creatinine	mg/dL	Culture+Survival_L
CRP	C-reactive Protein	mg/dL	Survival_L
C-WBC	CSF White Blood Cell Count	cells/µL	Culture
DBP	Diastolic Blood Pressure	mmHg	Survival_L
Eosinophils	Blood Eosinophils Count	K/µL	Survival_S
GCS–eye	GCS-Eye Opening	-	Survival_L
GCS–motor	GCS-Motor Response	-	Survival_L
GCS–verbal	GCS-Verbal Response	-	Survival_L
Glucose	Blood Glucose	mg/dL	Culture+Survival_L
Heart rate	Heart rate	minutes	Survival_L
Hemoglobin	Blood Hemoglobin	g/dL	Culture+Survival_L
Hemolysis index	Blood Hemolysis index	-	Culture
ICD	International Classification of Diseases	-	Survival_S+Survival_L
Icterus index	Blood Icterus index	-	Culture
Immature granulocytes	Blood Immature Granulocytes Count	K/µL	Culture
LDH	Blood Lactate Dehydrogenase	U/L	Culture+Survival_S
Lymphocytes	Blood Lymphocytes Count	%	Culture
MCHC	Blood Mean Corpuscular Hemoglobin Concentration	g/dL	Culture
MCV	Blood Mean Corpuscular Volume	fL	Survival_S
Monocyte count	Blood Monocyte Count	K/µL	Culture
Monocyte percentage	Blood Monocyte Percentage	%	Culture
Pain	Pain Score	-	Culture
Phosphate	Blood Phosphate	mg/dL	Survival_S
Platelets	Blood Platelet Count	K/µL	All
pO2	Blood Partial Pressure of Oxygen	mmHg	Culture
Potassium	Blood Potassium	mmol/L	Culture+Survival_L
Prothrombin time (INR)	International Normalized Ratio of PT	Ratio	Survival_S+Survival_L
PT	Blood Prothrombin Time	seconds	Survival_S
PTT	Partial Thromboplastin Time	seconds	Culture
RBC	Red Blood Cell Count	10^6/µL	Survival_S
RDW	Blood Red Cell Distribution Width	%	Survival_S
RDW-SD	Blood Red Cell Distribution Width - SD	fL	Culture
Respiratory rate	Respiratory rate	breaths/min	All
SBP	Systolic Blood Pressure	mmHg	Survival_L
Sodium	Blood Sodium	mmol/L	Culture+Survival_L
SpO2	Peripheral Oxygen Saturation	%	Survival_L
WBC	White Blood Cell Count	K/µL	Survival_S+Survival_L
